# To RAG, or Not to RAG? A Comparative Evaluation of Retrieval-Augmented Generation for ICD Coding of German Tumor Diagnoses

**DOI:** 10.64898/2026.05.27.26353695

**Authors:** Fatma Alickovic, Stefan Lenz, Arsenij Ustjanzew, Lakisha Ortiz Rosario, Georg Vollmar, Thomas Kindler, Torsten Panholzer

## Abstract

**Introduction:** Coding tumor diagnoses from free-text clinical documentation currently requires substantial manual effort. Promising approaches for automating this process include large language models (LLMs), embedding models, and retrieval-augmented generation (RAG). While previous studies often focus on a single method, we directly compare these approaches on a real-world dataset of tumor diagnosis descriptions to assess their strengths and limitations.

**Methods:** We evaluated nine different embedding models using similarity search and embedding-based classification, as well as LLM-based coding, with and without RAG, on a real-world dataset of 2,024 unique German tumor diagnosis descriptions labeled with ICD-10 and ICD-O topography codes. The retrieval knowledge base was constructed exclusively from standardized Alpha-ID, ICD-10-GM, and ICD-O-3 classifications. Performance was assessed for exact (full-code) and partial (three-character) code prediction. For RAG, we evaluated base and fine-tuned versions of Llama 3.1 8B and Llama 3.3 70B.

**Results:** Qwen3-Embedding-8B, the largest embedding model, yielded the best results. It achieved 47.8% exact-match and 72.1% partial-match accuracy for ICD-10 coding with classification, and 42.7% exact-match and 73.5% partial-match accuracy for ICD-O coding with similarity search. The other embedding models, including medically specialized ones, showed varied but lower performance. RAG improved base LLM performance and outperformed embedding-based approaches on partial-match accuracy (80.6% partial-match accuracy for ICD-10 and 75.0% for ICD-O with Llama 3.3 70B), but not on exact-match accuracy.

**Conclusion:** A direct comparison with embedding-based approaches is essential to determine whether the additional effort of RAG is justified. The strong variation in performance also highlights the importance of model selection. Further advances in embedding-based methods, potentially supported by larger and more diverse training data, may offer a promising direction for future work.
