## Supplemental Material 2 for "To RAG, or Not to RAG? A Comparative Evaluation of Retrieval-Augmented Generation for ICD Coding of German Tumor Diagnoses"

### Sheet: Sheet1
Code system	Method	Embedding model	LLM	Accuracy	Partial Accuracy	F1 weighted (exact)	F1 weighted (partial)	F1 macro (exact)	F1 macro (partial)	Malformed
ICD-10	retrieval-baseline: similarity search	ModernBERT	—	20.8	53.21	23.52	56.22	19.68	33.56	0
ICD-10	retrieval-baseline: similarity search	Nomic Embed v2	—	35.82	68.63	40.2	71.63	29.88	50.8	0
ICD-10	retrieval-baseline: similarity search	Qwen3-Embedding-8B	—	44.27	67.74	48.7	70.72	30.27	49.74	0
ICD-10	retrieval-baseline: similarity search	SapBERT	—	35.82	57.76	41.26	61.76	30.24	45.26	0
ICD-10	retrieval-baseline: similarity search	deepset-mxbai-embed	—	36.41	64.97	40.68	67.59	28.27	46.94	0
ICD-10	retrieval-baseline: similarity search	jina-embeddings-v2	—	32.26	59.63	37.22	63.05	28.02	45.3	0
ICD-10	retrieval-baseline: similarity search	jina-embeddings-v3	—	33.99	62.15	37.58	65.88	29.98	48.62	0
ICD-10	retrieval-baseline: similarity search	mE5	—	33.35	61.31	37.88	65.39	27.88	44.18	0
ICD-10	retrieval-baseline: similarity search	medBERT.de	—	25.99	49.51	29.62	51.85	22.69	36.66	0
ICD-10	retrieval-baseline: classifier head	ModernBERT	—	23.72	52.72	27.61	56.23	20.37	34.38	0
ICD-10	retrieval-baseline: classifier head	Nomic Embed v2	—	43.63	68.08	48.02	70.74	32.87	53.15	0
ICD-10	retrieval-baseline: classifier head	Qwen3-Embedding-8B	—	47.83	72.13	52.66	74.75	32.65	53.73	0
ICD-10	retrieval-baseline: classifier head	SapBERT	—	29.45	50.2	32.75	55.08	24.9	42.61	0
ICD-10	retrieval-baseline: classifier head	deepset-mxbai-embed	—	43.82	68.82	49.28	70.82	32.29	47.2	0
ICD-10	retrieval-baseline: classifier head	jina-embeddings-v2	—	40.76	63.24	45.87	67.07	31.31	49.18	0
ICD-10	retrieval-baseline: classifier head	jina-embeddings-v3	—	40.12	63.09	44.62	66.7	30.59	50.12	0
ICD-10	retrieval-baseline: classifier head	mE5	—	41.16	66.7	46.45	69.39	30.77	50.55	0
ICD-10	retrieval-baseline: classifier head	medBERT.de	—	30.78	57.81	35.78	59.52	25.91	44.66	0
ICD-10	zero-shot-prompting	Only_GTDS_ICD10_shots_questions	Llama 3.1 base	5.83	46.69	4.99	48.19	3.58	26.78	6.18
ICD-10	zero-shot-prompting	Only_GTDS_ICD10_shots_questions	Llama 3.1 PEFT	46.49	78.01	51.11	79.74	30.18	54.76	0
ICD-10	zero-shot-prompting	Only_GTDS_ICD10_shots_questions	Llama 3.3 base	22.92	74.65	24	74.39	15.69	49.22	0.94
ICD-10	zero-shot-prompting	Only_GTDS_ICD10_shots_questions	Llama 3.3 PEFT	57.56	83.65	62.54	85.32	40.96	65.71	0.05
ICD-10	Three-shot-prompting	random3_from_catalog_ICD10_shot_questions	Llama 3.1 base	8.05	57.07	7.17	59.02	4.94	30.73	2.72
ICD-10	Three-shot-prompting	random3_from_catalog_ICD10_shot_questions	Llama 3.1 PEFT	35.67	71.34	40.3	72.19	21.24	46.96	0.59
ICD-10	Three-shot-prompting	random3_from_catalog_ICD10_shot_questions	Llama 3.3 base	21.1	72.58	22.5	73.72	16.13	50.69	1.19
ICD-10	Three-shot-prompting	random3_from_catalog_ICD10_shot_questions	Llama 3.3 PEFT	54.79	82.95	60.02	84.06	36.7	62.72	0
ICD-10	RAG-prompting similarity search	ModernBERT	Llama 3.1 base	16.5	65.71	19.28	69.3	16.17	43.95	3.56
ICD-10	RAG-prompting similarity search	ModernBERT	Llama 3.1 PEFT	28.16	72.92	33.57	75.01	17.85	47.75	0.44
ICD-10	RAG-prompting similarity search	ModernBERT	Llama 3.3 base	29.64	78.8	32.63	79.81	24.24	58.44	0.4
ICD-10	RAG-prompting similarity search	ModernBERT	Llama 3.3 PEFT	56.27	83.45	61.21	84.71	38.22	64.31	0
ICD-10	RAG-prompting similarity search	Nomic Embed v2	Llama 3.1 base	20.36	67.84	22.34	70.88	20.15	46.97	4.69
ICD-10	RAG-prompting similarity search	Nomic Embed v2	Llama 3.1 PEFT	23.57	73.67	28.45	75.6	16.52	48.26	0.05
ICD-10	RAG-prompting similarity search	Nomic Embed v2	Llama 3.3 base	34.68	80.78	37.28	82.02	27.56	62.56	0.44
ICD-10	RAG-prompting similarity search	Nomic Embed v2	Llama 3.3 PEFT	57.31	83.65	62.12	84.85	38.89	64.29	0
ICD-10	RAG-prompting similarity search	Qwen3-Embedding-8B	Llama 3.1 base	20.26	71.84	22.31	74.2	19.89	48.54	1.68
ICD-10	RAG-prompting similarity search	Qwen3-Embedding-8B	Llama 3.1 PEFT	19.96	73.37	24.59	75.12	18.05	47.55	0.05
ICD-10	RAG-prompting similarity search	Qwen3-Embedding-8B	Llama 3.3 base	38.04	80.98	41.91	82.01	28.06	60.89	0.44
ICD-10	RAG-prompting similarity search	Qwen3-Embedding-8B	Llama 3.3 PEFT	57.71	83.65	62.9	84.99	41.51	63.12	0
ICD-10	RAG-prompting similarity search	SapBERT	Llama 3.1 base	19.86	67.05	21.97	70.03	19.58	45.22	2.08
ICD-10	RAG-prompting similarity search	SapBERT	Llama 3.1 PEFT	23.47	71	28.46	72.77	18.54	44.68	0.2
ICD-10	RAG-prompting similarity search	SapBERT	Llama 3.3 base	34.34	80.48	37.81	81.69	27.06	60.82	0.49
ICD-10	RAG-prompting similarity search	SapBERT	Llama 3.3 PEFT	56.62	83.25	61.23	84.62	37.06	63.12	0
ICD-10	RAG-prompting similarity search	deepset-mxbai-embed	Llama 3.1 base	20.21	67.84	22.24	70.8	21.38	46.76	2.57
ICD-10	RAG-prompting similarity search	deepset-mxbai-embed	Llama 3.1 PEFT	23.62	72.38	28.34	73.76	18.5	45.81	0.25
ICD-10	RAG-prompting similarity search	deepset-mxbai-embed	Llama 3.3 base	34.63	80.88	38	82.14	26.71	60.92	0.64
ICD-10	RAG-prompting similarity search	deepset-mxbai-embed	Llama 3.3 PEFT	56.32	83	61.15	84.22	37.05	62.88	0
ICD-10	RAG-prompting similarity search	jina-embeddings-v2	Llama 3.1 base	19.32	68.63	21.2	71.51	20.3	47.24	2.82
ICD-10	RAG-prompting similarity search	jina-embeddings-v2	Llama 3.1 PEFT	24.56	72.48	29.44	74.31	20.3	47.13	0.4
ICD-10	RAG-prompting similarity search	jina-embeddings-v2	Llama 3.3 base	33.1	81.47	36.21	82.69	25	61.39	0.4
ICD-10	RAG-prompting similarity search	jina-embeddings-v2	Llama 3.3 PEFT	58	83.5	62.87	84.78	39.64	63.47	0
ICD-10	RAG-prompting similarity search	jina-embeddings-v3	Llama 3.1 base	20.11	68.03	21.7	71	21.59	47.82	4.25
ICD-10	RAG-prompting similarity search	jina-embeddings-v3	Llama 3.1 PEFT	22.83	73.76	27.15	75.35	18.52	48.25	0
ICD-10	RAG-prompting similarity search	jina-embeddings-v3	Llama 3.3 base	34.73	81.42	38.27	83.06	25.95	62.81	1.09
ICD-10	RAG-prompting similarity search	jina-embeddings-v3	Llama 3.3 PEFT	57.46	83.75	62.12	84.73	39.68	64.12	0
ICD-10	RAG-prompting similarity search	mE5	Llama 3.1 base	18.97	68.33	21.15	71.34	18.95	45.98	2.62
ICD-10	RAG-prompting similarity search	mE5	Llama 3.1 PEFT	22.78	73.81	26.86	75.46	18.48	48.84	0.1
ICD-10	RAG-prompting similarity search	mE5	Llama 3.3 base	34.68	81.18	38.15	82.28	26.61	60.75	0.44
ICD-10	RAG-prompting similarity search	mE5	Llama 3.3 PEFT	57.76	84.39	62.43	85.53	38.91	62.67	0
ICD-10	RAG-prompting similarity search	medBERT.de	Llama 3.1 base	16.9	68.13	18.84	71.19	17.04	45.48	1.98
ICD-10	RAG-prompting similarity search	medBERT.de	Llama 3.1 PEFT	25.69	71.44	31.12	73.44	18.16	47.49	1.14
ICD-10	RAG-prompting similarity search	medBERT.de	Llama 3.3 base	26.83	79.25	30.15	80.41	22.34	58.84	0.49
ICD-10	RAG-prompting similarity search	medBERT.de	Llama 3.3 PEFT	56.23	83.4	61	84.58	38.1	62.72	0
ICD-10	RAG-prompting classifier head	ModernBERT	Llama 3.1 base	14.82	66.4	16.37	69.6	15.51	44.35	3.01
ICD-10	RAG-prompting classifier head	ModernBERT	Llama 3.1 PEFT	25.1	71.05	29.64	73.12	17.92	45.9	0.49
ICD-10	RAG-prompting classifier head	ModernBERT	Llama 3.3 base	29.94	78.56	33.03	79.84	23.56	59.15	0.54
ICD-10	RAG-prompting classifier head	ModernBERT	Llama 3.3 PEFT	55.93	82.76	60.92	84.15	38.08	61.27	0
ICD-10	RAG-prompting classifier head	Nomic Embed v2	Llama 3.1 base	21.39	67.84	23.9	71.23	20.49	48.16	3.66
ICD-10	RAG-prompting classifier head	Nomic Embed v2	Llama 3.1 PEFT	20.31	73.72	24.26	75.1	17.01	47.97	0
ICD-10	RAG-prompting classifier head	Nomic Embed v2	Llama 3.3 base	35.92	80.78	39.95	82.55	27.81	62.2	0.89
ICD-10	RAG-prompting classifier head	Nomic Embed v2	Llama 3.3 PEFT	57.26	83.05	62.01	84.45	39.46	63.97	0
ICD-10	RAG-prompting classifier head	Qwen3-Embedding-8B	Llama 3.1 base	21.39	69.81	23.28	72.78	19.45	49.42	2.77
ICD-10	RAG-prompting classifier head	Qwen3-Embedding-8B	Llama 3.1 PEFT	19.47	74.51	23.49	76.18	18.5	49.55	0
ICD-10	RAG-prompting classifier head	Qwen3-Embedding-8B	Llama 3.3 base	36.81	82.02	40.75	83.63	26.24	63.27	0.64
ICD-10	RAG-prompting classifier head	Qwen3-Embedding-8B	Llama 3.3 PEFT	57.86	82.86	62.74	84.17	40.13	61.12	0
ICD-10	RAG-prompting classifier head	SapBERT	Llama 3.1 base	19.32	66.9	21.11	69.92	19.09	46.07	2.08
ICD-10	RAG-prompting classifier head	SapBERT	Llama 3.1 PEFT	23.42	71.74	28.17	73.53	19.7	51.51	0.1
ICD-10	RAG-prompting classifier head	SapBERT	Llama 3.3 base	33.5	79.84	36.7	81.56	24.73	60.01	0.54
ICD-10	RAG-prompting classifier head	SapBERT	Llama 3.3 PEFT	55.14	82.31	60.54	83.82	37.62	61.74	0
ICD-10	RAG-prompting classifier head	deepset-mxbai-embed	Llama 3.1 base	20.7	67.24	23.13	70.54	18.83	46.45	4.3
ICD-10	RAG-prompting classifier head	deepset-mxbai-embed	Llama 3.1 PEFT	20.7	73.27	24.84	75	17.81	49.71	0
ICD-10	RAG-prompting classifier head	deepset-mxbai-embed	Llama 3.3 base	35.28	79.89	38.91	81.49	27.23	60.66	0.49
ICD-10	RAG-prompting classifier head	deepset-mxbai-embed	Llama 3.3 PEFT	57.31	83.05	62.21	84.38	39.47	64.03	0
ICD-10	RAG-prompting classifier head	jina-embeddings-v2	Llama 3.1 base	19.96	69.37	21.98	72.4	18.91	48.45	1.88
ICD-10	RAG-prompting classifier head	jina-embeddings-v2	Llama 3.1 PEFT	21.49	72.78	26.15	74.27	19.24	47.9	0.15
ICD-10	RAG-prompting classifier head	jina-embeddings-v2	Llama 3.3 base	35.38	81.47	39.07	83.22	28.07	63.21	0.89
ICD-10	RAG-prompting classifier head	jina-embeddings-v2	Llama 3.3 PEFT	57.66	84.04	62.54	85.15	38.76	63.28	0
ICD-10	RAG-prompting classifier head	jina-embeddings-v3	Llama 3.1 base	20.8	68.73	23.04	71.92	20.42	48.42	1.78
ICD-10	RAG-prompting classifier head	jina-embeddings-v3	Llama 3.1 PEFT	21.25	71.99	25.57	73.86	16.44	46.68	0.1
ICD-10	RAG-prompting classifier head	jina-embeddings-v3	Llama 3.3 base	33.89	80.83	37.35	82.33	25.61	62.24	0.4
ICD-10	RAG-prompting classifier head	jina-embeddings-v3	Llama 3.3 PEFT	56.67	83.3	61.3	84.33	39.61	62.65	0
ICD-10	RAG-prompting classifier head	mE5	Llama 3.1 base	19.47	66.35	21.91	69.83	19	46.99	4.2
ICD-10	RAG-prompting classifier head	mE5	Llama 3.1 PEFT	21	73.32	25.93	75.46	19.88	49.74	0.05
ICD-10	RAG-prompting classifier head	mE5	Llama 3.3 base	32.71	78.8	36.35	80.32	25.51	59.76	0.54
ICD-10	RAG-prompting classifier head	mE5	Llama 3.3 PEFT	56.67	83.4	61.79	84.72	39.05	63.25	0
ICD-10	RAG-prompting classifier head	medBERT.de	Llama 3.1 base	15.71	68.97	17.87	72.24	18.01	48.94	3.31
ICD-10	RAG-prompting classifier head	medBERT.de	Llama 3.1 PEFT	23.22	73.07	27.93	74.54	17.28	46.5	0.2
ICD-10	RAG-prompting classifier head	medBERT.de	Llama 3.3 base	31.13	79.2	34.98	81.04	25.78	60.55	0.69
ICD-10	RAG-prompting classifier head	medBERT.de	Llama 3.3 PEFT	57.46	84.39	61.99	85.44	37.86	63.73	0
ICD-O-3	retrieval-baseline: similarity search	ModernBERT	—	11.61	25.99	11.83	28.67	9.76	21.3	0
ICD-O-3	retrieval-baseline: similarity search	Nomic Embed v2	—	34.09	66.3	37.99	67.04	24.99	44.32	0
ICD-O-3	retrieval-baseline: similarity search	Qwen3-Embedding-8B	—	42.69	73.47	45.46	74.49	23.63	50.73	0
ICD-O-3	retrieval-baseline: similarity search	SapBERT	—	31.32	52.96	35.04	57.21	21.28	40.17	0
ICD-O-3	retrieval-baseline: similarity search	deepset-mxbai-embed	—	29.45	61.41	32.29	63.56	20.95	40.6	0
ICD-O-3	retrieval-baseline: similarity search	jina-embeddings-v2	—	33.2	58.2	35.68	61.39	23.99	42.19	0
ICD-O-3	retrieval-baseline: similarity search	jina-embeddings-v3	—	33.5	66.85	36.64	68.37	25.09	47.21	0
ICD-O-3	retrieval-baseline: similarity search	mE5	—	29.55	64.87	32.85	67.18	19.36	42.16	0
ICD-O-3	retrieval-baseline: similarity search	medBERT.de	—	14.23	38.39	12.57	42.33	10.63	21.25	0
ICD-O-3	retrieval-baseline: classifier head	ModernBERT	—	13.14	25.3	13.19	26.44	8.94	24.45	0
ICD-O-3	retrieval-baseline: classifier head	Nomic Embed v2	—	22.92	35.38	21.86	35.25	16.48	33.05	0
ICD-O-3	retrieval-baseline: classifier head	Qwen3-Embedding-8B	—	33.84	60.92	35.94	64.23	23.13	48.5	0
ICD-O-3	retrieval-baseline: classifier head	SapBERT	—	23.27	36.12	24.91	37.87	19.21	34.55	0
ICD-O-3	retrieval-baseline: classifier head	deepset-mxbai-embed	—	25.1	39.18	25.59	39.79	19.97	39.2	0
ICD-O-3	retrieval-baseline: classifier head	jina-embeddings-v2	—	23.57	35.42	24.18	35.01	19.72	36.28	0
ICD-O-3	retrieval-baseline: classifier head	jina-embeddings-v3	—	29.74	44.91	30.34	47.61	22.52	42.12	0
ICD-O-3	retrieval-baseline: classifier head	mE5	—	23.86	41.5	24.33	44.63	18.6	38.34	0
ICD-O-3	retrieval-baseline: classifier head	medBERT.de	—	18.77	39.28	16.17	42.22	14.72	28.68	0
ICD-O-3	Three-shot-prompting	random3_from_catalog_ICDO_shot_questions	Llama 3.1 base	12.59	49.37	8.29	36.78	4.03	20.01	41.16
ICD-O-3	Three-shot-prompting	random3_from_catalog_ICDO_shot_questions	Llama 3.1 PEFT	24.26	52.67	31.68	59.24	19.61	47.13	1.63
ICD-O-3	Three-shot-prompting	random3_from_catalog_ICDO_shot_questions	Llama 3.3 base	26.19	67.79	28.82	73.52	16.68	56.98	0.64
ICD-O-3	Three-shot-prompting	random3_from_catalog_ICDO_shot_questions	Llama 3.3 PEFT	38.34	62.15	46.33	69.76	30.61	63.78	0.84
ICD-O-3	RAG-prompting similarity search	ModernBERT	Llama 3.1 base	11.96	38.04	13.6	46.65	11.63	31.83	38.34
ICD-O-3	RAG-prompting similarity search	ModernBERT	Llama 3.1 PEFT	23.02	52.08	29.38	58.62	16.98	47.28	0.89
ICD-O-3	RAG-prompting similarity search	ModernBERT	Llama 3.3 base	28.66	69.32	32.32	74.69	20.15	58.2	0.49
ICD-O-3	RAG-prompting similarity search	ModernBERT	Llama 3.3 PEFT	40.07	64.28	47.82	71.53	30.13	61.21	1.19
ICD-O-3	RAG-prompting similarity search	Nomic Embed v2	Llama 3.1 base	18.58	41.95	21.83	49.91	16.72	33.44	38.54
ICD-O-3	RAG-prompting similarity search	Nomic Embed v2	Llama 3.1 PEFT	21.29	58.5	26.41	64.6	16.86	51.33	0.44
ICD-O-3	RAG-prompting similarity search	Nomic Embed v2	Llama 3.3 base	35.57	72.04	40.27	76.8	24.72	62.98	0.99
ICD-O-3	RAG-prompting similarity search	Nomic Embed v2	Llama 3.3 PEFT	39.62	63.44	47.61	71.05	29.02	61.36	2.42
ICD-O-3	RAG-prompting similarity search	Qwen3-Embedding-8B	Llama 3.1 base	20.06	47.08	23.22	54.38	17.14	34.59	34.29
ICD-O-3	RAG-prompting similarity search	Qwen3-Embedding-8B	Llama 3.1 PEFT	21.39	61.51	26.1	66.57	17.78	48.55	0.49
ICD-O-3	RAG-prompting similarity search	Qwen3-Embedding-8B	Llama 3.3 base	39.58	74.95	44.04	78.96	27.01	63.98	0.99
ICD-O-3	RAG-prompting similarity search	Qwen3-Embedding-8B	Llama 3.3 PEFT	42.84	66.16	50.17	73.25	30.54	62.99	1.73
ICD-O-3	RAG-prompting similarity search	SapBERT	Llama 3.1 base	18.38	43.87	21.67	52.13	15.46	35.2	32.76
ICD-O-3	RAG-prompting similarity search	SapBERT	Llama 3.1 PEFT	22.73	60.57	28.34	66.32	17.21	48.35	0.79
ICD-O-3	RAG-prompting similarity search	SapBERT	Llama 3.3 base	34.58	72.48	39.12	77.09	25.56	61.76	0.69
ICD-O-3	RAG-prompting similarity search	SapBERT	Llama 3.3 PEFT	40.71	63.74	48.32	71.12	31.76	64.33	1.28
ICD-O-3	RAG-prompting similarity search	deepset-mxbai-embed	Llama 3.1 base	18.82	45.21	21.78	53.43	17.24	38.03	35.97
ICD-O-3	RAG-prompting similarity search	deepset-mxbai-embed	Llama 3.1 PEFT	22.92	58.65	28.61	64.43	18.63	49.21	0.44
ICD-O-3	RAG-prompting similarity search	deepset-mxbai-embed	Llama 3.3 base	36.26	72.83	41.13	77.39	28.07	63.21	1.04
ICD-O-3	RAG-prompting similarity search	deepset-mxbai-embed	Llama 3.3 PEFT	41.11	65.07	48.54	72.2	29.56	62.67	1.48
ICD-O-3	RAG-prompting similarity search	jina-embeddings-v2	Llama 3.1 base	19.27	45.95	22.49	53.44	15.53	35.4	33.05
ICD-O-3	RAG-prompting similarity search	jina-embeddings-v2	Llama 3.1 PEFT	21.29	56.03	26.63	62.21	17.45	47.87	0.64
ICD-O-3	RAG-prompting similarity search	jina-embeddings-v2	Llama 3.3 base	35.23	71.1	39.92	76.1	23.61	62.79	1.58
ICD-O-3	RAG-prompting similarity search	jina-embeddings-v2	Llama 3.3 PEFT	39.77	63.14	47.82	70.53	29.75	61.21	1.53
ICD-O-3	RAG-prompting similarity search	jina-embeddings-v3	Llama 3.1 base	18.03	44.12	21.16	51.95	15.81	34.8	36.51
ICD-O-3	RAG-prompting similarity search	jina-embeddings-v3	Llama 3.1 PEFT	22.38	59.49	27.2	65.59	17.45	51.64	0.74
ICD-O-3	RAG-prompting similarity search	jina-embeddings-v3	Llama 3.3 base	36.26	72.88	40.86	77.46	24.22	64.33	1.24
ICD-O-3	RAG-prompting similarity search	jina-embeddings-v3	Llama 3.3 PEFT	40.76	64.53	48.56	71.85	30.53	62.87	1.09
ICD-O-3	RAG-prompting similarity search	mE5	Llama 3.1 base	18.68	44.12	22.08	52.55	15.93	36.64	35.03
ICD-O-3	RAG-prompting similarity search	mE5	Llama 3.1 PEFT	23.67	60.28	29.24	65.89	17.41	49.2	0.35
ICD-O-3	RAG-prompting similarity search	mE5	Llama 3.3 base	37.2	72.48	41.49	77.2	24.93	63.79	1.33
ICD-O-3	RAG-prompting similarity search	mE5	Llama 3.3 PEFT	39.62	64.38	47.22	71.85	28.49	63.52	1.19
ICD-O-3	RAG-prompting similarity search	medBERT.de	Llama 3.1 base	14.03	43.33	14.89	50.74	12.63	32.31	31.67
ICD-O-3	RAG-prompting similarity search	medBERT.de	Llama 3.1 PEFT	22.08	55.34	28.41	61.82	18.18	48.31	1.04
ICD-O-3	RAG-prompting similarity search	medBERT.de	Llama 3.3 base	32.36	70.11	36.75	75.08	22.79	58.58	0.69
ICD-O-3	RAG-prompting similarity search	medBERT.de	Llama 3.3 PEFT	39.48	64.03	46.82	71.15	30	61.7	0.84
ICD-O-3	RAG-prompting classifier head	ModernBERT	Llama 3.1 base	11.76	36.76	13.48	45.13	10.78	31.18	37.15
ICD-O-3	RAG-prompting classifier head	ModernBERT	Llama 3.1 PEFT	26.04	56.13	31.82	62.26	19.3	49	0.64
ICD-O-3	RAG-prompting classifier head	ModernBERT	Llama 3.3 base	29.64	68.28	34.01	73.79	22.6	58.28	0.89
ICD-O-3	RAG-prompting classifier head	ModernBERT	Llama 3.3 PEFT	38.19	62.94	45.78	70.16	28.53	59.92	1.19
ICD-O-3	RAG-prompting classifier head	Nomic Embed v2	Llama 3.1 base	16.25	40.51	18.16	49.1	14.81	34.68	33.2
ICD-O-3	RAG-prompting classifier head	Nomic Embed v2	Llama 3.1 PEFT	24.75	58.05	30.79	63.7	17.58	49.66	0.64
ICD-O-3	RAG-prompting classifier head	Nomic Embed v2	Llama 3.3 base	31.52	70.31	36.55	75.44	24.64	62.33	1.09
ICD-O-3	RAG-prompting classifier head	Nomic Embed v2	Llama 3.3 PEFT	38.19	62.65	45.89	69.95	30.2	60.35	1.33
ICD-O-3	RAG-prompting classifier head	Qwen3-Embedding-8B	Llama 3.1 base	18.92	46.84	21.23	54.39	16.25	36.53	32.11
ICD-O-3	RAG-prompting classifier head	Qwen3-Embedding-8B	Llama 3.1 PEFT	20.95	59.24	25.93	64.5	16.98	49.96	0.25
ICD-O-3	RAG-prompting classifier head	Qwen3-Embedding-8B	Llama 3.3 base	34.54	72.53	39.25	77.48	26.55	64.5	1.58
ICD-O-3	RAG-prompting classifier head	Qwen3-Embedding-8B	Llama 3.3 PEFT	39.48	63.88	47.31	71.37	28.95	61.46	2.17
ICD-O-3	RAG-prompting classifier head	SapBERT	Llama 3.1 base	15.17	40.12	17.11	48.72	14.58	37	33.79
ICD-O-3	RAG-prompting classifier head	SapBERT	Llama 3.1 PEFT	24.16	56.62	30.35	62.36	17.3	48.1	0.89
ICD-O-3	RAG-prompting classifier head	SapBERT	Llama 3.3 base	32.61	70.45	36.79	75.91	23.96	61.1	1.48
ICD-O-3	RAG-prompting classifier head	SapBERT	Llama 3.3 PEFT	36.41	60.92	44.09	68.88	27.57	59.79	1.53
ICD-O-3	RAG-prompting classifier head	deepset-mxbai-embed	Llama 3.1 base	15.66	41.11	17.86	49.51	14.87	34.53	34.44
ICD-O-3	RAG-prompting classifier head	deepset-mxbai-embed	Llama 3.1 PEFT	24.01	56.77	30.05	62.54	17.86	49.02	0.54
ICD-O-3	RAG-prompting classifier head	deepset-mxbai-embed	Llama 3.3 base	32.21	70.95	36.34	75.94	23.56	63.44	1.09
ICD-O-3	RAG-prompting classifier head	deepset-mxbai-embed	Llama 3.3 PEFT	36.61	61.07	44.13	69.19	28.83	62.15	2.17
ICD-O-3	RAG-prompting classifier head	jina-embeddings-v2	Llama 3.1 base	16.11	41.65	18.5	49.98	15.07	35.06	33.1
ICD-O-3	RAG-prompting classifier head	jina-embeddings-v2	Llama 3.1 PEFT	23.42	56.13	29.27	61.79	17.87	48.55	0.4
ICD-O-3	RAG-prompting classifier head	jina-embeddings-v2	Llama 3.3 base	31.82	69.81	36.5	75.07	22.97	62.96	0.59
ICD-O-3	RAG-prompting classifier head	jina-embeddings-v2	Llama 3.3 PEFT	37.4	61.12	45.19	68.8	29.22	60.01	1.58
ICD-O-3	RAG-prompting classifier head	jina-embeddings-v3	Llama 3.1 base	16.06	43.92	17.75	52.05	12.91	34.91	33.05
ICD-O-3	RAG-prompting classifier head	jina-embeddings-v3	Llama 3.1 PEFT	24.9	58.5	30.38	63.9	18.5	49.02	0.54
ICD-O-3	RAG-prompting classifier head	jina-embeddings-v3	Llama 3.3 base	32.95	70.01	38.05	75.36	24.86	63.32	1.04
ICD-O-3	RAG-prompting classifier head	jina-embeddings-v3	Llama 3.3 PEFT	37.45	62.06	45.25	69.6	28.63	60.89	1.73
ICD-O-3	RAG-prompting classifier head	mE5	Llama 3.1 base	16.01	42.44	18.08	50.61	14.05	35.34	33.25
ICD-O-3	RAG-prompting classifier head	mE5	Llama 3.1 PEFT	24.36	57.86	30.17	63.66	19.04	47.7	0.49
ICD-O-3	RAG-prompting classifier head	mE5	Llama 3.3 base	32.26	70.75	37.09	75.81	24.04	64.03	1.24
ICD-O-3	RAG-prompting classifier head	mE5	Llama 3.3 PEFT	38.98	63.14	46.7	70.69	28.04	59.83	2.17
ICD-O-3	RAG-prompting classifier head	medBERT.de	Llama 3.1 base	14.62	44.81	15.54	52.76	15.71	38.47	30.48
ICD-O-3	RAG-prompting classifier head	medBERT.de	Llama 3.1 PEFT	24.01	58.45	29.79	64.73	17.28	49.23	0.69
ICD-O-3	RAG-prompting classifier head	medBERT.de	Llama 3.3 base	32.76	71.39	35.83	76.09	22.73	62.11	0.44
ICD-O-3	RAG-prompting classifier head	medBERT.de	Llama 3.3 PEFT	37.4	61.41	45.06	68.97	30.75	62.57	1.24
